# Discovery and Detection of Dry Eye Disease Protein Biomarkers Using Soft Contact Lens Tear Sampling

**DOI:** 10.1101/2023.05.18.23290182

**Authors:** Robert K. Roden, Fangfang Jiang, Alyssa Nitz, Nathan Zuniga, Rebecca S. Burlett, Leena M. Patil, Holly Farnsworth, P. Christine Ackroyd, Samuel H. Payne, John C. Price, Kenneth A. Christensen

**Affiliations:** Department of Chemistry & Biochemistry, Brigham Young University, Provo, UT, 84602, USA; College of Optometry, Rocky Mountain University of Health Professions, Provo, UT, 84606, USA; Alpine Vision Center, Saratoga Springs, UT, 84045, USA; Department of Biology, Brigham Young University, Provo, UT, 84602, USA

**Keywords:** Dry Eye Disease, Tear Film, Soft Contact Lenses, Diagnostics, Mass Spectrometry, Proteomics

## Abstract

Dry eye disease (DED) affects up to half of the world’s population and causes blur, eye pain, decreased quality of life. Unfortunately, many people do not receive proper treatment due to current challenges associated with DED diagnoses. To address this issue, point-of-care (PoC) clinical tear film diagnostics are beginning to be used for rapid in-office testing. However, these diagnostics also have significant obstacles, including challenges associated with tear sampling. We previously demonstrated how soft contact lenses (SCLs) can be used to capture and concentrate tear proteins on the eye. Given the low tear volume associated with DED subjects, SCL sampling holds great potential to improve DED PoC diagnostics and facilitate prompt treatment for patients. Here we show the detection of new and established DED protein biomarkers using our SCL sampling method. Our analysis revealed associations between DED tear proteins and the immune system, ferroptosis, salivary secretion, and calcium binding proteins. We also identified correlations between clinical DED testing and proteomics, emphasizing the power and importance of translational medicine research. These experiments lay the foundation for both SCL sampled tear protein biomarker discovery as well as improved diagnostic testing to improve DED patient care.
