## Supplementary Materials (Tables) for "Discovery and Detection of Dry Eye Disease Protein Biomarkers Using Soft Contact Lens Tear Sampling"

### Sheet: Supplementary Table 1
Supplementary Table 1
Gene Ontology and Functional Analysis of DED and Healthy Control Proteins
20 Qualitative DED proteins
Category	Term	Count	%	p-value	Genes	List Total	Pop Hits	Pop Total	Fold Enrichment Bonferroni	Benjamini	FDR
UP KW DISEASE	KW-1007~Palmoplantar keratoderma	2	10	0.0337121	Q02413, P14923	5	39	4570	46.8718	0.185972	0.202273
UP KW CELLULAR COMPONENT	KW-0964~Secreted	11	55	2.12021e-05	A0A0C4DH55, P02671, A0A0B4J2H0, P01619, P0DTE7, P0DP06, P01742, P02763, P07355, P28325, Q92820	20	2133	17662	4.5542	0.000339179	0.00022423
UP KW CELLULAR COMPONENT	KW-1280~Immunoglobulin	5	25	2.80288e-05	A0A0C4DH55, A0A0B4J2H0, P01619, P0DP06, P01742	20	169	17662	26.1272	0.000448366	0.00022423
UP KW CELLULAR COMPONENT	KW-0965~Cell junction	3	15	0.0688	Q02413, P14923, P12830	20	403	17662	6.57395	0.68034	0.366933
UP KW BIOLOGICAL PROCESS	KW-1064~Adaptive immunity	6	30	0.000213488	A0A0C4DH55, P02671, A0A0B4J2H0, P01619, P0DP06, P01742	15	486	11248	9.25761	0.00319754	0.00320232
UP KW BIOLOGICAL PROCESS	KW-0391~Immunity	6	30	0.00384076	A0A0C4DH55, P02671, A0A0B4J2H0, P01619, P0DP06, P01742	15	918	11248	4.90109	0.056088	0.0288057
UP KW LIGAND	KW-0106~Calcium	6	30	0.00202449	P02671, Q02413, P12830, P05164, P0DTE7, P07355	9	955	6850	4.78185	0.0240252	0.0242939
UP KW LIGAND	KW-0479~Metal-binding	8	40	0.0875228	P02671, P14618, P08582, Q02413, P12830, P05164, P0DTE7, Q9H8W5	9	3978	6850	1.53064	0.666831	0.525137
KEGG PATHWAY	hsa05221:Acute myeloid leukemia	2	10	0.0711701	P14923, P05164	10	67	8205	24.4925	0.947827	1
KEGG PATHWAY	hsa04970:Salivary secretion	2	10	0.0965494	P0DTE7, P28325	10	92	8205	17.837	0.982774	1
UP TISSUE	Saliva	5	25	2.67023e-07	Q02413, P05164, P0DTE7, P02763, P28325	15	76	18289	80.2149	1.255e-05	1.25501e-05
UP TISSUE	Epidermal carcinoma	2	10	0.00686983	P14923, P12830	15	9	18289	270.948	0.276747	0.115088
UP TISSUE	Leukocyte	3	15	0.00734605	P14923, P05164, P28325	15	171	18289	21.3906	0.292868	0.115088
UP TISSUE	Plasma	3	15	0.0197192	P02671, P05164, P02763	15	287	18289	12.7449	0.60783	0.193072
UP TISSUE	Liver	9	45	0.0205396	P02671, P14618, P08582, P14923, P12830, P05164, P02763, P07355, Q92820	15	5111	18289	2.14702	0.622963	0.193072
UP TISSUE	Melanoma	3	15	0.0337097	P08582, P07355, Q92820	15	383	18289	9.55039	0.800447	0.264059
UP TISSUE	Skin	5	25	0.0398541	P08582, Q7Z794, P49788, P07355, Q92820	15	1772	18289	3.44037	0.852141	0.267592
UP TISSUE	Lung carcinoma	2	10	0.0739121	P14618, P14923	15	100	18289	24.3853	0.97292	0.434234
Annotation Cluster 1	Enrichment Score: 2.3859450908476774
Category	Term	Count	%	p-value	Genes	List Total	Pop Hits	Pop Total	Fold Enrichment Bonferroni	Benjamini	FDR
GOTERM MF DIRECT	GO:0003823~antigen binding	4	20	0.000311303	A0A0B4J2H0, P01619, P0DP06, P01742	19	142	18913	28.04	0.0185077	0.0189895
GOTERM BP DIRECT	GO:0042742~defense response to bacterium	4	20	0.0015561	A0A0B4J2H0, P05164, P0DP06, P01742	20	239	19357	16.1983	0.199642	0.110483
GOTERM CC DIRECT	GO:0042571~immunoglobulin complex circulating	3	15	0.00314673	A0A0B4J2H0, P0DP06, P01742	20	91	20587	33.9346	0.251703	0.0321666
GOTERM MF DIRECT	GO:0034987~immunoglobulin receptor binding	3	15	0.00369989	A0A0B4J2H0, P0DP06, P01742	19	96	18913	31.1069	0.199409	0.0752312
GOTERM BP DIRECT	GO:0050871~positive regulation of B cell activation	3	15	0.0041838	A0A0B4J2H0, P0DP06, P01742	20	99	19357	29.3288	0.450935	0.123492
GOTERM BP DIRECT	GO:0006910~phagocytosis recognition	3	15	0.00426669	A0A0B4J2H0, P0DP06, P01742	20	100	19357	29.0355 0.457432217188677	0.123492	0.118274
GOTERM BP DIRECT	GO:0006911~phagocytosis engulfment	3	15	0.00569583	A0A0B4J2H0, P0DP06, P01742	20	116	19357	25.0306	0.558171	0.123492
GOTERM BP DIRECT	GO:0006958~complement activation classical pathway	3	15	0.00648189	A0A0B4J2H0, P0DP06, P01742	20	124	19357	23.4157	0.605418	0.123492
GOTERM BP DIRECT	GO:0050853~B cell receptor signaling pathway	3	15	0.00774834	A0A0B4J2H0, P0DP06, P01742	20	136	19357	21.3496	0.671207	0.123492
GOTERM CC DIRECT	GO:0009897~external side of plasma membrane	4	20	0.00924387	P02671, A0A0B4J2H0, P0DP06, P01742	20	480	20587	8.57792	0.574458	0.0773124
GOTERM BP DIRECT	GO:0045087~innate immune response	4	20	0.0213476	P02671, A0A0B4J2H0, P0DP06, P01742	20	617	19357	6.27455	0.954305	0.264431
Annotation Cluster 2	Enrichment Score: 2.115219331611376
Category	Term	Count	%	p-value	Genes	List Total	Pop Hits	Pop Total	Fold Enrichment Bonferroni	Benjamini	FDR
GOTERM BP DIRECT	GO:0098609~cell-cell adhesion	4	20	0.00084061	Q02413, P14923, P12830, P07355	20	193	19357	20.0591	0.113308	0.110483
GOTERM CC DIRECT	GO:0016328~lateral plasma membrane	3	15	0.0020395	Q02413, P14923, P12830	20	73	20587	42.3021	0.171241	0.0275344
GOTERM CC DIRECT	GO:0009898~cytoplasmic side of plasma membrane	3	15	0.00209501	Q02413, P14923, P12830	20	74	20587	41.7304	0.175471	0.0275344
GOTERM CC DIRECT	GO:0005912~adherens junction	3	15	0.0117899	P14923, P12830, P07355	20	180	20587	17.1558	0.664158	0.0834362
GOTERM CC DIRECT	GO:0005737~cytoplasm	6	30	0.626742	P14618, Q02413, P14923, P12830, P07355, P28325	20	5634	20587	1.09622	1	1
Annotation Cluster 3	Enrichment Score: 0.19418833389549642
Category	Term	Count	%	p-value	Genes	List Total	Pop Hits	Pop Total	Fold Enrichment Bonferroni	Benjamini	FDR
GOTERM CC DIRECT	GO:0005829~cytosol	6	30	0.606122	P14618, Q7Z794, Q02413, P14923, Q9H8W5, P07355	20	5521	20587	1.11866	1	1
GOTERM CC DIRECT	GO:0005737~cytoplasm	6	30	0.626742	P14618, Q02413, P14923, P12830, P07355, P28325	20	5634	20587	1.09622	1	1
GOTERM CC DIRECT	GO:0005634~nucleus	6	30	0.688312	P14618, Q02413, P14923, P05164, P07355, Q92820	20	5991	20587	1.0309	1	1
10 Healthy Control Proteins
Category	Term	Count	%	p-value	Genes	List Total	Pop Hits	Pop Total	Fold Enrichment Bonferroni	Benjamini	FDR
UP KW DISEASE	KW-1212~Corneal dystrophy	2	20	0.00459519	P06396, P12035	2	21	4570	217.619	0.0137223	0.0137856
UP KW CELLULAR COMPONENT	KW-0964~Secreted	9	90	3.59489e-07	P00450, A0A0C4DH41, P0DP01, P80188, P01700, A0A0C4DH29, P06331, P06396, P01037	10	2133	17662	7.45232	3.59488e-06	3.59489e-06
UP KW CELLULAR COMPONENT	KW-1280~Immunoglobulin	5	50	9.81961e-07	A0A0C4DH41, P0DP01, P01700, A0A0C4DH29, P06331	10	169	17662	52.2544	9.81957e-06	4.90981e-06
UP KW BIOLOGICAL PROCESS	KW-0391~Immunity	6	60	6.54492e-05	A0A0C4DH41, P0DP01, P80188, P01700, A0A0C4DH29, P06331	8	918	11248	9.18954	0.000588889	0.000488632
UP KW BIOLOGICAL PROCESS	KW-1064~Adaptive immunity	5	50	0.000108585	A0A0C4DH41, P0DP01, P01700, A0A0C4DH29, P06331	8	486	11248	14.465	0.000976839	0.000488632
UP TISSUE	Bile	2	20	0.00480335	P00450, P80188	5	22	18289	332.527	0.0874237	0.0912637
UP TISSUE	Saliva	2	20	0.01652	P80188, P01037	5	76	18289	96.2579	0.271307	0.15694
UP TISSUE	Plasma	2	20	0.0613128	P00450, P80188	5	287	18289	25.4899	0.699463	0.388314
Annotation Cluster 1	Enrichment Score: 5.008690002247096
Category	Term	Count	%	p-value	Genes	List Total	Pop Hits	Pop Total	Fold Enrichment Bonferroni	Benjamini	FDR
GOTERM BP DIRECT	GO:0006911~phagocytosis±engulfment	5	50	1.50736e-07	A0A0C4DH41, P0DP01, A0A0C4DH29, P06331, P06396	10	116	19357	83.4353	8.44121e-06	8.29051e-06
GOTERM MF DIRECT	GO:0003823~antigen binding	5	50	3.72741e-07	A0A0C4DH41, P0DP01, P01700, A0A0C4DH29, P06331	10	142	18913	66.5951	6.70931e-06	7.08207e-06
GOTERM BP DIRECT	GO:0042742~defense response to bacterium	5	50	2.72024e-06	A0A0C4DH41, P0DP01, P80188, A0A0C4DH29, P06331	10	239	19357	40.4958	0.000152322	7.48065e-05
GOTERM CC DIRECT	GO:0042571~immunoglobulin complex±circulating	4	40	6.8845e-06	A0A0C4DH41, P0DP01, A0A0C4DH29, P06331	10	91	20587	90.4923	0.000199631	0.000199651
GOTERM MF DIRECT	GO:0034987~immunoglobulin receptor binding	4	40	1.04127e-05	A0A0C4DH41, P0DP01, A0A0C4DH29, P06331	10	96	18913	78.8042	0.000187413	9.89211e-05
GOTERM BP DIRECT	GO:0050871~positive regulation of B cell activation	4	40	1.066e-05	A0A0C4DH41, P0DP01, A0A0C4DH29, P06331	10	99	19357	78.2101	0.000596787	0.000151073
GOTERM BP DIRECT	GO:0006910~phagocytosis±recognition	4	40	1.09872e-05	A0A0C4DH41, P0DP01, A0A0C4DH29, P06331	10	100	19357	77.428	0.000615095	0.000151073
GOTERM BP DIRECT	GO:0006958~complement activation±classical pathway	4	40	2.09546e-05	A0A0C4DH41, P0DP01, A0A0C4DH29, P06331	10	124	19357	62.4419	0.00117278	0.000230501
GOTERM BP DIRECT	GO:0050853~B cell receptor signaling pathway	4	40	2.76284e-05	A0A0C4DH41, P0DP01, A0A0C4DH29, P06331	10	136	19357	56.9324	0.00154601	0.00025326
GOTERM BP DIRECT	GO:0045087~innate immune response	5	50	0.000113357	A0A0C4DH41, P0DP01, P80188, A0A0C4DH29, P06331	10	617	19357	15.6864	0.00632822	0.000890659
GOTERM CC DIRECT	GO:0009897~external side of plasma membrane	4	40	0.000952826	A0A0C4DH41, P0DP01, A0A0C4DH29, P06331	10	480	20587	17.1558	0.0272665	0.013816
Annotation Cluster 2	Enrichment Score: 1.8350659311497224
Category	Term	Count	%	p-value	Genes	List Total	Pop Hits	Pop Total	Fold Enrichment Bonferroni	Benjamini	FDR
GOTERM CC DIRECT	GO:0072562~blood microparticle	3	30	0.00171704	P00450, P01700, P06396	10	145	20587	42.5938	0.0486154	0.016598
GOTERM CC DIRECT	GO:0005615~extracellular space	5	50	0.0067944	P00450, P80188, P01700, P06396, P01037	10	1946	20587	5.28957	0.179392	0.0492594
GOTERM CC DIRECT	GO:0005576~extracellular region	5	50	0.00921749	P00450, P80188, P01700, P06331, P06396	10	2119	20587	4.85772	0.23551	0.0534614
GOTERM CC DIRECT	GO:0005886~plasma membrane	4	40	0.424809	P00450, P01700, P06331, P06396	10	5334	20587	1.54383	1	1

### Sheet: Supplementary Table 2
Supplementary Table 2
Quantitative Protein Analysis Between DED/Control Subjects
Uniprot	Protein	1 Fold Change	p-value	2 Adj. p-value
P02671	FIBA	1.03	0.015	0.365
P0DOX8	IGL1	0.18	0.016	0.365
P14555	PA2GA	0.45	0.016	0.365
A0A0C4DH55	KVD07	0.72	0.018	0.365
P49788	TIG1	0.72	0.018	0.365
Q7Z794	K2C1B	0.72	0.018	0.365
P0C0S5	H2AZ	0.37	0.032	0.365
P0DP08	HVD82	0.42	0.032	0.365
Q71UI9	H2AV	0.37	0.032	0.365
Q7L7L0	H2A3	0.37	0.032	0.365
Q96QV6	H2A1A	0.37	0.032	0.365
Q99878	H2A1J	0.49	0.037	0.365
P07355	ANXA2	0.82	0.042	0.365
A0A075B6P5	KV228	0.34	0.064	0.365
A0A087WW87	KV240	0.34	0.064	0.365
A0A0C4DH36	HV338	0.34	0.064	0.365
P01011	AACT	0.34	0.064	0.365
P01024	CO3	0.16	0.064	0.365
P01615	KVD28	0.34	0.064	0.365
P01833	PIGR	0.15	0.064	0.365
P01871	IGHM	0.14	0.064	0.365
P05109	S10A8	0.15	0.064	0.365
P06310	KV230	0.34	0.064	0.365
P25311	ZA2G	0.08	0.064	0.365
P61626	LYSC	-0.08	0.064	0.365
P63104	1433Z	0.34	0.064	0.365
Q5D862	FILA2	-0.34	0.064	0.365
P0DP06	HVD34	0.67	0.081	0.414
P06396	GELS	-0.63	0.109	0.414
O75556	SG2A1	0.12	0.111	0.414
P01034	CYTC	-0.12	0.111	0.414
P01591	IGJ	0.12	0.111	0.414
P02788	TRFL	0.09	0.111	0.414
P06733	ENOA	0.37	0.111	0.414
P0DOX2	IGA2	0.09	0.111	0.414
P0DOX7	IGK	0.13	0.111	0.414
P0DOY2	IGLC2	0.12	0.111	0.414
P0DOY3	IGLC3	0.12	0.111	0.414
P10909	CLUS	0.1	0.111	0.414
Q13421	MSLN	0.12	0.111	0.414
Q5VTE0	EF1A3	0.28	0.111	0.414
A0A0C4DH42	HV366	0.51	0.131	0.414
A0A0G2JMI3	HV692	0.52	0.131	0.414
P01593	KVD33	0.51	0.131	0.414
P01594	KV133	0.51	0.131	0.414
P01780	HV307	0.51	0.131	0.414
P02774	VTDB	0.51	0.131	0.414
P02778	CXL10	0.52	0.131	0.414
P22352	GPX3	0.52	0.131	0.414
P14923	PLAK	0.64	0.171	0.467
P28325	CYTD	0.64	0.171	0.467
Q08554	DSC1	0.24	0.171	0.467
A0A0B4J1V1	HV321	0.12	0.19	0.467
A0A0C4DH69	KV109	0.19	0.19	0.467
O95968	SG1D1	0.09	0.19	0.467
P01764	HV323	0.08	0.19	0.467
P01876	IGHA1	0.12	0.19	0.467
P63261	ACTG	0.11	0.19	0.467
P98160	PGBM	0.07	0.19	0.467
Q06830	PRDX1	0.08	0.19	0.467
Q15782	CH3L2	0.12	0.19	0.467
Q8N1N4	K2C78	0.34	0.19	0.467
Q9UGM3	DMBT1	0.16	0.19	0.467
P05164	PERM	0.39	0.201	0.487
P01619	KV320	0.57	0.227	0.533
P02763	A1AG1	0.57	0.227	0.533
P02533	K1C14	-0.4	0.24	0.547
P04433	KV311	-0.4	0.24	0.547
Q15517	CDSN	0.5	0.268	0.593
A0A0C4DH31	HV118	0.35	0.286	0.593
P01009	A1AT	-0.31	0.286	0.593
P07339	CATD	0.31	0.286	0.593
P60709	ACTB	0.1	0.286	0.593
P61769	B2MG	0.05	0.286	0.593
A0A0B4J2H0	HV69D	0.41	0.306	0.593
P01742	HV169	0.41	0.306	0.593
P12830	CADH1	0.41	0.306	0.593
P14618	KPYM	0.41	0.306	0.593
Q02413	DSG1	0.41	0.306	0.593
Q92820	GGH	0.41	0.306	0.593
Q16378	PROL4	0.07	0.325	0.622
P08582	TRFM	0.58	0.348	0.658
P0DTE8	AMY1C	0.28	0.371	0.685
P68104	EF1A1	0.26	0.371	0.685
P02768	ALBU	0.05	0.413	0.688
P02790	HEMO	0.28	0.413	0.688
P03973	SLPI	0.11	0.413	0.688
P09228	CYTT	-0.06	0.413	0.688
P0DOX5	IGG1	-0.03	0.413	0.688
P13646	K1C13	0.14	0.413	0.688
P15924	DESP	0.11	0.413	0.688
P20061	TCO1	0.11	0.413	0.688
P55058	PLTP	-0.02	0.413	0.688
P00751	CFAB	0.32	0.467	0.77
A0A0A0MRZ8	KVD11	-0.2	0.502	0.778
A0A0B4J1V6	HV373	0.12	0.502	0.778
O43653	PSCA	-0.22	0.502	0.778
P00450	CERU	-0.38	0.502	0.778
P0DP01	HV108	-0.37	0.502	0.778
Q8WXG9	AGRV1	-0.21	0.502	0.778
P01037	CYTN	-0.35	0.533	0.805
P02787	TRFE	-0.09	0.556	0.805
P12273	PIP	0	0.556	0.805
P35527	K1C9	-0.05	0.556	0.805
P81605	DCD	-0.07	0.556	0.805
Q14515	SPRL1	-0.18	0.556	0.805
A0A0J9YXX1	HV5X1	-0.15	0.561	0.805
P23083	HV102	-0.15	0.561	0.805
Q9H8W5	TRI45	0.38	0.609	0.866
P06331	HV434	-0.33	0.687	0.935
P12035	K2C3	-0.3	0.687	0.935
A0A0C4DH29	HV103	-0.05	0.701	0.935
P80188	NGAL	-0.03	0.701	0.935
Q08380	LG3BP	0.2	0.709	0.935
P04264	K2C1	-0.03	0.73	0.935
P0CG48	UBC	0.03	0.73	0.935
P13645	K1C10	-0.01	0.73	0.935
P31151	S10A7	-0.06	0.73	0.935
P35908	K22E	0.02	0.73	0.935
Q96DA0	ZG16B	-0.03	0.73	0.935
Q9GZZ8	LACRT	0.03	0.73	0.935
P01023	A2MG	-0.15	0.771	0.948
P01860	IGHG3	-0.16	0.771	0.948
P16104	H2AX	-0.17	0.771	0.948
Q13510	ASAH1	-0.17	0.771	0.948
Q6ZMR5	TM11A	-0.17	0.771	0.948
P0DTE7	AMY1B	0.33	0.798	0.974
P00738	HPT	0.06	0.867	0.974
P04792	HSPB1	0.08	0.867	0.974
P07602	SAP	0.09	0.867	0.974
P0DP07	HV431	0.05	0.867	0.974
Q9NR71	ASAH2	0.08	0.867	0.974
P19013	K2C4	0.11	0.893	0.974
P01700	LV147	-0.28	0.901	0.974
Q04695	K1C17	0.17	0.901	0.974
A0A0C4DH38	HV551	0	0.905	0.974
B9A064	IGLL5	0.01	0.905	0.974
P01036	CYTS	0	0.905	0.974
P01825	HV459	-0.22	0.905	0.974
P06312	KV401	-0.03	0.905	0.974
P08779	K1C16	0.23	0.905	0.974
P13647	K2C5	0.02	0.905	0.974
P22079	PERL	0.01	0.905	0.974
P31025	LCN1	0.02	0.905	0.974
A0A0C4DH25	KVD20	-0.12	1	1
A0A0C4DH41	HV461	-0.07	1	1
P01743	HV146	0.03	1	1
P01824	HV439	-0.03	1	1
P02647	APOA1	-0.13	1	1
P04083	ANXA1	0.12	1	1
P04259	K2C6B	-0.05	1	1
P04406	G3P	0.34	1	1
P04745	AMY1A	0.04	1	1
P80748	LV321	-0.04	1	1
Q08AE8	SPIR1	0.04	1	1
1 Fold Change = Log2 transformed data, DED - Control
2 p-values adjusted using the p.adjust package in R, method specified as Benjamini-Hochberg.

### Sheet: Supplementary Table 3
Supplementary Table 3
Gene Ontology and Functional Analyses of Proteins with Significant DED/Clinical Testing Correlations
SPK
None
TMH
Category	Term	Count	%	p-value	Genes	List Total	Pop Hits	Pop Total	Fold Enrichment Bonferroni	Benjamini	FDR
UP KW CELLULAR COMPONENT	KW-1280~Immunoglobulin	3	50	0.000893115	A0A0J9YXX1-, P23083-, A0A0C4DH38	6	169	17662	52.2544	0.00978051	0.00527244
UP KW CELLULAR COMPONENT	KW-0964~Secreted	5	83.3333	0.000958626	A0A0J9YXX1-, P23083-, P01009-, P02647-, A0A0C4DH38	6	2133	17662	6.9003	0.0104945	0.00527244
UP KW CELLULAR COMPONENT	KW-1003~Cell membrane	4	66.6667	0.0753271	A0A0J9YXX1-, P23083-, A0A0C4DH38-, P04264	6	3904	17662	3.01605	0.577458	0.276199
Category	Term	Count	%	p-value	Genes	List Total	Pop Hits	Pop Total	Fold Enrichment Bonferroni	Benjamini	FDR
UP KW BIOLOGICAL PROCESS	KW-1064~Adaptive immunity	3	50	0.0105482	A0A0J9YXX1-, P23083-, A0A0C4DH38	5	486	11248	13.8864	0.1101	0.11603
UP KW BIOLOGICAL PROCESS	KW-0391~Immunity	3	50	0.0357219	A0A0J9YXX1-, P23083-, A0A0C4DH38	5	918	11248	7.35163	0.329768	0.19647
Category	Term	Count	%	p-value	Genes	List Total	Pop Hits	Pop Total	Fold Enrichment Bonferroni	Benjamini	FDR
ENTREZ GENE SUMMARY	Predicted to enable antigen binding activity and immunoglobulin receptor binding activity. Predicted to be involved in several processes- including activation of immune response; defense response to other organism; and phagocytosis. Predicted to be part of immunoglobulin complex- circulating. Predicted to be active in external side of plasma membrane. [provided by Alliance of Genome Resources- Ap…	2	33.3333	0.00221506	A0A0J9YXX1-, A0A0C4DH38	6	44	99234	751.773	0.0110264	0.0110753
Category	Term	Count	%	p-value	Genes	List Total	Pop Hits	Pop Total	Fold Enrichment Bonferroni	Benjamini	FDR
UP KW DOMAIN	KW-0393~Immunoglobulin domain	3	50	0.0241897	A0A0J9YXX1-, P23083-, A0A0C4DH38	6	752	14500	9.64096	0.0933044	0.0618787
UP KW DOMAIN	KW-0732~Signal	5	83.3333	0.0309393	A0A0J9YXX1-, P23083-, P01009-, P02647-, A0A0C4DH38	6	4357	14500	2.77331	0.118131	0.0618787
Category	Term	Count	%	p-value	Genes	List Total	Pop Hits	Pop Total	Fold Enrichment Bonferroni	Benjamini	FDR
UP TISSUE	Platelet	3	50	0.000816237	P01009-, P02647-, P04264	3	523	18289	34.9694	0.0234023	0.0236709
UP TISSUE	Cajal-Retzius cell	2	33.3333	0.0212112	P01009-, P02647	3	195	18289	62.5265	0.462992	0.223858
UP TISSUE	Fetal brain cortex	2	33.3333	0.0231577	P02647-, P04264	3	213	18289	57.2426	0.493115	0.223858
UP TISSUE	Liver	3	50	0.0780855	P01009-, P02647-, P04264	3	5111	18289	3.57836	0.90537	0.56612
Annotation Cluster 1	Enrichment Score: 3.18632196946036
Category	Term	Count	%	p-value	Genes	List Total	Pop Hits	Pop Total	Fold Enrichment Bonferroni	Benjamini	FDR
GOTERM CC DIRECT	GO:0042571~immunoglobulin complex- circulating	3	50	0.000191584	A0A0J9YXX1-, P23083-, A0A0C4DH38	6	91	20587	113.115	0.00611252	0.00613069
GOTERM MF DIRECT	GO:0034987~immunoglobulin receptor binding	3	50	0.000252449	A0A0J9YXX1-, P23083-, A0A0C4DH38	6	96	18913	98.5052	0.00604122	0.00631123
GOTERM BP DIRECT	GO:0050871~positive regulation of B cell activation	3	50	0.000256359	A0A0J9YXX1-, P23083-, A0A0C4DH38	6	99	19357	97.7626	0.0205536	0.00773241
GOTERM BP DIRECT	GO:0006910~phagocytosis- recognition	3	50	0.000261564	A0A0J9YXX1-, P23083-, A0A0C4DH38	6	100	19357	96.785	0.0209665	0.00773241
GOTERM BP DIRECT	GO:0006911~phagocytosis- engulfment	3	50	0.000351867	A0A0J9YXX1-, P23083-, A0A0C4DH38	6	116	19357	83.4353	0.0281038	0.00773241
GOTERM BP DIRECT	GO:0006958~complement activation- classical pathway	3	50	0.000401966	A0A0J9YXX1-, P23083-, A0A0C4DH38	6	124	19357	78.0524	0.0320412	0.00773241
GOTERM BP DIRECT	GO:0050853~B cell receptor signaling pathway	3	50	0.000483276	A0A0J9YXX1-, P23083-, A0A0C4DH38	6	136	19357	71.1654	0.0383981	0.00773241
GOTERM MF DIRECT	GO:0003823~antigen binding	3	50	0.000551527	A0A0J9YXX1-, P23083-, A0A0C4DH38	6	142	18913	66.5951	0.013153	0.00689409
GOTERM BP DIRECT	GO:0042742~defense response to bacterium	3	50	0.00148133	A0A0J9YXX1-, P23083-, A0A0C4DH38	6	239	19357	40.4958	0.113148	0.0197511
GOTERM CC DIRECT	GO:0009897~external side of plasma membrane	3	50	0.00517755	A0A0J9YXX1-, P23083-, A0A0C4DH38	6	480	20587	21.4448	0.153049	0.0828408
GOTERM BP DIRECT	GO:0045087~innate immune response	3	50	0.00951463	A0A0J9YXX1-, P23083-, A0A0C4DH38	6	617	19357	15.6864	0.539008	0.108739
Annotation Cluster 2	Enrichment Score: 1.0541508199147205
Category	Term	Count	%	p-value	Genes	List Total	Pop Hits	Pop Total	Fold Enrichment Bonferroni	Benjamini	FDR
GOTERM CC DIRECT	GO:0005576~extracellular region	4	66.6667	0.00928053	P23083-, P01009-, P02647-, P04264	6	2119	20587	6.47695	0.257969	0.0989924
GOTERM CC DIRECT	GO:0005615~extracellular space	3	50	0.0736052	P01009-, P02647-, P04264	6	1946	20587	5.28957	0.913409	0.336481
GOTERM CC DIRECT	GO:0070062~extracellular exosome	3	50	0.0930794	P01009-, P02647-, P04264	6	2219	20587	4.6388	0.956125	0.372318
GOTERM MF DIRECT	GO:0005515~protein binding	3	50	0.955127	P01009-, P02647-, P04264	6	12623	18913	0.749148	1	1
NIKBUT
Category	Term	Count	%	p-value	Genes	List Total	Pop Hits	Pop Total	Fold Enrichment Bonferroni	Benjamini	FDR
UP KW DISEASE	KW-0913~Age-related macular degeneration	2	11.1111	0.0173909	P01024-, P01034	6	16	4570	95.2083	0.0999125	0.100423
UP KW DISEASE	KW-1008~Amyloidosis	2	11.1111	0.0334743	P06396-, P01034	6	31	4570	49.1398	0.184769	0.100423
Category	Term	Count	%	p-value	Genes	List Total	Pop Hits	Pop Total	Fold Enrichment Bonferroni	Benjamini	FDR
UP KW CELLULAR COMPONENT	KW-0964~Secreted	13	72.2222	3.2225e-08	P00450-, P55058-, Q15517-, Q14515-, P14555-, A0A0C4DH55-, P01619-, P02787-, P06396-, P0DP08-, P02763-, P01024-, P01034	18	2133	17662	5.98026	4.18925e-07	4.18925e-07
UP KW CELLULAR COMPONENT	KW-1280~Immunoglobulin	3	16.6667	0.0112642	A0A0C4DH55-, P01619-, P0DP08	18	169	17662	17.4181	0.136935	0.0732172
UP KW CELLULAR COMPONENT	KW-0034~Amyloid	2	11.1111	0.0238031	P06396-, P01034	18	25	17662	78.4978	0.268883	0.103147
UP KW CELLULAR COMPONENT	KW-0403~Intermediate filament	2	11.1111	0.0725134	Q8N1N4-, Q7Z794	18	78	17662	25.1595	0.624163	0.235668
Category	Term	Count	%	p-value	Genes	List Total	Pop Hits	Pop Total	Fold Enrichment Bonferroni	Benjamini	FDR
UP KW BIOLOGICAL PROCESS	KW-0391~Immunity	4	22.2222	0.0421053	A0A0C4DH55-, P01619-, P0DP08-, P01024	11	918	11248	4.45554	0.576985	0.666275
UP KW BIOLOGICAL PROCESS	KW-1064~Adaptive immunity	3	16.6667	0.0666275	A0A0C4DH55-, P01619-, P0DP08	11	486	11248	6.31201	0.748174	0.666275
Category	Term	Count	%	p-value	Genes	List Total	Pop Hits	Pop Total	Fold Enrichment Bonferroni	Benjamini	FDR
UP KW LIGAND	KW-0479~Metal-binding	7	38.8889	0.0382964	P06733-, P00450-, Q14515-, Q5D862-, P06396-, P02787-, P14555	7	3978	6850	1.72197	0.177367	0.0973689
UP KW LIGAND	KW-0106~Calcium	4	22.2222	0.0389475	Q14515-, Q5D862-, P06396-, P14555	7	955	6850	4.09873	0.180148	0.0973689
Category	Term	Count	%	p-value	Genes	List Total	Pop Hits	Pop Total	Fold Enrichment Bonferroni	Benjamini	FDR
KEGG PATHWAY	hsa04216:Ferroptosis	2	11.1111	0.0344711	P00450-, P02787	8	41	8205	50.0305	0.754183	1
KEGG PATHWAY	hsa04066:HIF-1 signaling pathway	2	11.1111	0.0893984	P06733-, P02787	8	109	8205	18.8188	0.976388	1
Category	Term	Count	%	p-value	Genes	List Total	Pop Hits	Pop Total	Fold Enrichment Bonferroni	Benjamini	FDR
UP TISSUE	Cerebrospinal fluid	5	27.7778	3.44129e-08	P00450-, Q14515-, P02787-, P02763-, P01034	15	46	18289	132.529	1.8583e-06	1.8583e-06
UP TISSUE	Plasma	6	33.3333	1.63853e-06	P00450-, P55058-, Q14515-, P02787-, P02763-, P01024	15	287	18289	25.4899	8.84766e-05	4.42402e-05
UP TISSUE	Bile	3	16.6667	0.000124603	P00450-, P02787-, P02763	15	22	18289	166.264	0.00670637	0.00224285
UP TISSUE	Saliva	3	16.6667	0.00150143	P02787-, P02763-, P01034	15	76	18289	48.1289	0.0779337	0.0202693
UP TISSUE	Liver	9	50	0.0205396	P06733-, P00450-, P55058-, Q5D862-, P06396-, P02787-, P14555-, P02763-, P01024	15	5111	18289	2.14702	0.673944	0.221827
UP TISSUE	Tongue	3	16.6667	0.0900261	Q8N1N4-, P06396-, P14555	15	665	18289	5.50045	0.993869	0.776392
MGD
Category	Term	Count	%	p-value	Genes	List Total	Pop Hits	Pop Total	Fold Enrichment Bonferroni	Benjamini	FDR
UP KW CELLULAR COMPONENT	KW-0964~Secreted	6	100	2.55837e-05	Q96DA0-, P02778-, A0A0G2JMI3-, P22352-, P61626-, P01871	6	2133	17662	8.28036	0.000127912	0.000127918
UP KW CELLULAR COMPONENT	KW-1280~Immunoglobulin	2	33.3333	0.0469412	A0A0G2JMI3-, P01871	6	169	17662	34.8363	0.213681	0.117353
Category	Term	Count	%	p-value	Genes	List Total	Pop Hits	Pop Total	Fold Enrichment Bonferroni	Benjamini	FDR
UP KW BIOLOGICAL PROCESS	KW-1064~Adaptive immunity	2	33.3333	0.0845521	A0A0G2JMI3-, P01871	3	486	11248	15.4294	0.297681	0.31315
OSDI
Category	Term	Count	%	p-value	Genes	List Total	Pop Hits	Pop Total	Fold Enrichment Bonferroni	Benjamini	FDR
UP KW DISEASE	KW-1008~Amyloidosis	2	8.69565	0.0202168	P02671-, P06396	4	31	4570	73.7097	0.0594324	0.0606503
Category	Term	Count	%	p-value	Genes	List Total	Pop Hits	Pop Total	Fold Enrichment Bonferroni	Benjamini	FDR
UP KW MOLECULAR FUNCTION	KW-0086~Bence-Jones protein	2	8.69565	0.00374468	P01594-, P0DOY2	12	4	11735	488.958	0.0440221	0.0449361
Category	Term	Count	%	p-value	Genes	List Total	Pop Hits	Pop Total	Fold Enrichment Bonferroni	Benjamini	FDR
UP KW CELLULAR COMPONENT	KW-1280~Immunoglobulin	12	52.1739	2.83006e-17	P01594-, P01593-, P01780-, A0A0C4DH42-, P0DOX8-, A0A075B6P5-, A0A0C4DH36-, P01615-, P01876-, P0DOY2-, A0A087WW87-, P06310	23	169	17662	54.5264	3.39607e-16	3.39607e-16
UP KW CELLULAR COMPONENT	KW-0964~Secreted	18	78.2609	3.37637e-12	P01594-, P01011-, P01593-, P02671-, P01780-, P0DOX8-, A0A075B6P5-, P0DOY2-, A0A087WW87-, A0A0C4DH42-, A0A0C4DH36-, P01615-, P01833-, P01876-, P06396-, P07355-, P02774-, P06310	23	2133	17662	6.48028	4.05169e-11	2.02582e-11
UP KW CELLULAR COMPONENT	KW-0544~Nucleosome core	4	17.3913	0.000202417	Q96QV6-, Q7L7L0-, P0C0S5-, Q71UI9	23	93	17662	33.0285	0.0024263	0.000809666
UP KW CELLULAR COMPONENT	KW-1003~Cell membrane	13	56.5217	0.000908184	P01594-, P01593-, P01780-, P0DOX8-, A0A075B6P5-, P0DOY2-, A0A087WW87-, A0A0C4DH42-, A0A0C4DH36-, P01615-, P01833-, P01876-, P06310	23	3904	17662	2.55709	0.0108439	0.00272455
UP KW CELLULAR COMPONENT	KW-0034~Amyloid	2	8.69565	0.0306998	P02671-, P06396	23	25	17662	61.433	0.312141	0.0736795
UP KW CELLULAR COMPONENT	KW-0158~Chromosome	4	17.3913	0.0381162	Q96QV6-, Q7L7L0-, P0C0S5-, Q71UI9	23	606	17662	5.06873	0.372706	0.0762324
Category	Term	Count	%	p-value	Genes	List Total	Pop Hits	Pop Total	Fold Enrichment Bonferroni	Benjamini	FDR
UP KW BIOLOGICAL PROCESS	KW-1064~Adaptive immunity	13	56.5217	5.76648e-14	P01594-, P01593-, P02671-, P01780-, P0DOX8-, A0A075B6P5-, P0DOY2-, A0A087WW87-, A0A0C4DH42-, A0A0C4DH36-, P01615-, P01876-, P06310	17	486	11248	17.6984	5.18585e-13	5.18983e-13
UP KW BIOLOGICAL PROCESS	KW-0391~Immunity	13	56.5217	1.09192e-10	P01594-, P01593-, P02671-, P01780-, P0DOX8-, A0A075B6P5-, P0DOY2-, A0A087WW87-, A0A0C4DH42-, A0A0C4DH36-, P01615-, P01876-, P06310	17	918	11248	9.36973	9.82732e-10	4.91366e-10
Category	Term	Count	%	p-value	Genes	List Total	Pop Hits	Pop Total	Fold Enrichment Bonferroni	Benjamini	FDR
ENTREZ GENE SUMMARY	Predicted to be involved in immune response. Located in blood microparticle and extracellular exosome. [provided by Alliance of Genome Resources- Apr 2022]	3	13.0435	2.34313e-06	P01615-, A0A087WW87-, P06310	22	11	99234	1230.17	3.98325e-05	3.98332e-05
ENTREZ GENE SUMMARY	Histones are basic nuclear proteins that are responsible for the nucleosome structure of the chromosomal fiber in eukaryotes. Nucleosomes consist of approximately 146 bp of DNA wrapped around a histone octamer composed of pairs of each of the four core histones (H2A- H2B- H3- and H4). The chromatin fiber is further compacted through the interaction of a linker histone- H1- with the DNA between th…	2	8.69565	0.000634735	Q96QV6-, Q7L7L0	22	3	99234	3007.09	0.0107359	0.00539525
ENTREZ GENE SUMMARY	Predicted to enable antigen binding activity and immunoglobulin receptor binding activity. Predicted to be involved in several processes- including activation of immune response; defense response to other organism; and phagocytosis. Located in blood microparticle and extracellular exosome. [provided by Alliance of Genome Resources- Apr 2022]	2	8.69565	0.00105768	P01780-, P0DOY2	22	5	99234	1804.25	0.0178292	0.00599351
ENTREZ GENE SUMMARY	Predicted to enable antigen binding activity and immunoglobulin receptor binding activity. Predicted to be involved in several processes- including activation of immune response; defense response to other organism; and phagocytosis. Predicted to be part of immunoglobulin complex- circulating. Predicted to be active in external side of plasma membrane. [provided by Alliance of Genome Resources- Ap…	2	8.69565	0.00927108	A0A0C4DH42-, A0A0C4DH36	22	44	99234	205.029	0.146444	0.0394021
Category	Term	Count	%	p-value	Genes	List Total	Pop Hits	Pop Total	Fold Enrichment Bonferroni	Benjamini	FDR
UP KW LIGAND	KW-0106~Calcium	3	13.0435	0.0960233	P02671-, P06396-, P07355	5	955	6850	4.30366	0.396349	0.480116
Category	Term	Count	%	p-value	Genes	List Total	Pop Hits	Pop Total	Fold Enrichment Bonferroni	Benjamini	FDR
KEGG PATHWAY	hsa04613:Neutrophil extracellular trap formation	5	21.7391	1.81359e-05	P02671-, Q96QV6-, Q7L7L0-, P0C0S5-, Q71UI9	9	190	8205	23.9912	0.000326396	0.000326446
KEGG PATHWAY	hsa05322:Systemic lupus erythematosus	4	17.3913	0.000234724	Q96QV6-, Q7L7L0-, P0C0S5-, Q71UI9	9	136	8205	26.8137	0.00421661	0.00211251
KEGG PATHWAY	hsa04217:Necroptosis	4	17.3913	0.000372324	Q96QV6-, Q7L7L0-, P0C0S5-, Q71UI9	9	159	8205	22.935	0.00668066	0.00223394
KEGG PATHWAY	hsa05034:Alcoholism	4	17.3913	0.00059961	Q96QV6-, Q7L7L0-, P0C0S5-, Q71UI9	9	187	8205	19.5009	0.0107382	0.00269825
Category	Term	Count	%	p-value	Genes	List Total	Pop Hits	Pop Total	Fold Enrichment Bonferroni	Benjamini	FDR
UP TISSUE	Plasma	3	13.0435	0.0122925	P01011-, P02671-, P01833	12	287	18289	15.9312	0.412486	0.206846
UP TISSUE	Bile	2	8.69565	0.0131563	P01833-, P01876	12	22	18289	138.553	0.434177	0.206846
UP TISSUE	Liver	8	34.7826	0.0144311	P01011-, P02671-, P01833-, P01876-, P06396-, P63104-, P07355-, P02774	12	5111	18289	2.38557	0.46477	0.206846
UP TISSUE	Platelet	3	13.0435	0.0378401	P02671-, P06396-, P63104	12	523	18289	8.74235	0.809616	0.406782
UP TISSUE	Tongue	3	13.0435	0.0584198	P0C0S5-, P06396-, P63104	12	665	18289	6.87556	0.924861	0.491576
UP TISSUE	Hippocampus	3	13.0435	0.068592	P01011-, P06396-, P63104	12	728	18289	6.28056	0.9529	0.491576
UP TISSUE	Skin	4	17.3913	0.0829901	P01011-, P63104-, P07355-, Q71UI9	12	1772	18289	3.44037	0.975896	0.509796
Annotation Cluster 1	Enrichment Score: 11.58109570010891
Category	Term	Count	%	p-value	Genes	List Total	Pop Hits	Pop Total	Fold Enrichment Bonferroni	Benjamini	FDR
GOTERM CC DIRECT	GO:0072562~blood microparticle	12	52.1739	9.44192e-19	P01594-, P01011-, P01593-, P02671-, P01780-, P01615-, P01876-, P06396-, P0DOY2-, P63104-, P06310-, P02774	23	145	20587	74.0762	6.60934e-17	6.60934e-17
GOTERM CC DIRECT	GO:0005615~extracellular space	15	65.2174	6.69659e-10	P01594-, P01011-, P01593-, P02671-, A0A075B6P5-, P0DOY2-, A0A087WW87-, P01615-, P01833-, P01876-, P06396-, P63104-, P07355-, P02774-, P06310	23	1946	20587	6.89944	4.68762e-08	1.1719e-08
GOTERM CC DIRECT	GO:0005576~extracellular region	14	60.8696	2.85627e-08	P01594-, P01011-, P01593-, P02671-, P01780-, P0DOX8-, A0A075B6P5-, P0DOY2-, P01615-, P01876-, P06396-, P07355-, P02774-, P06310	23	2119	20587	5.91374	1.99938e-06	3.99877e-07
Annotation Cluster 2	Enrichment Score: 7.128286566518955
Category	Term	Count	%	p-value	Genes	List Total	Pop Hits	Pop Total	Fold Enrichment Bonferroni	Benjamini	FDR
GOTERM CC DIRECT	GO:0019814~immunoglobulin complex	7	30.4348	6.5669e-10	P01594-, P01593-, P0DOX8-, A0A075B6P5-, P01615-, A0A087WW87-, P06310	23	97	20587	64.5939	4.59683e-08	1.1719e-08
GOTERM BP DIRECT	GO:0002250~adaptive immune response	9	39.1304	1.89334e-08	P01594-, P01593-, P02671-, P0DOX8-, A0A075B6P5-, P01615-, P01876-, A0A087WW87-, P06310	23	449	19357	16.8697	2.42347e-06	2.40454e-06
GOTERM BP DIRECT	GO:0006955~immune response	8	34.7826	8.60734e-07	P01594-, P01593-, P01780-, A0A075B6P5-, P01615-, P01876-, A0A087WW87-, P06310	23	497	19357	13.547	0.000110168	3.64377e-05
GOTERM BP DIRECT	GO:0002377~immunoglobulin production	5	21.7391	2.86679e-06	P01593-, A0A075B6P5-, P01615-, A0A087WW87-, P06310	23	89	19357	47.2814	0.000366882	9.10206e-05
Annotation Cluster 3	Enrichment Score: 5.6129980036702385
Category	Term	Count	%	p-value	Genes	List Total	Pop Hits	Pop Total	Fold Enrichment Bonferroni	Benjamini	FDR
GOTERM MF DIRECT	GO:0003823~antigen binding	9	39.1304	5.83349e-13	P01594-, P01593-, P01780-, A0A0C4DH42-, A0A0C4DH36-, P01615-, P01876-, P0DOY2-, P06310	20	142	18913	59.9356	2.79989e-11	2.85841e-11
GOTERM BP DIRECT	GO:0006911~phagocytosis- engulfment	6	26.087	1.72013e-07	P01780-, A0A0C4DH42-, A0A0C4DH36-, P01876-, P06396-, P0DOY2	23	116	19357	43.5315	2.20174e-05	1.09228e-05
GOTERM MF DIRECT	GO:0034987~immunoglobulin receptor binding	5	21.7391	2.27877e-06	P01780-, A0A0C4DH42-, A0A0C4DH36-, P01876-, P0DOY2	20	96	18913	49.2526	0.000109375	5.58299e-05
GOTERM CC DIRECT	GO:0042571~immunoglobulin complex- circulating	5	21.7391	2.4585e-06	P01780-, A0A0C4DH42-, A0A0C4DH36-, P01876-, P0DOY2	23	91	20587	49.1806	0.00017208	2.86825e-05
GOTERM BP DIRECT	GO:0050871~positive regulation of B cell activation	5	21.7391	4.38706e-06	P01780-, A0A0C4DH42-, A0A0C4DH36-, P01876-, P0DOY2	23	99	19357	42.5055	0.000561387	9.66566e-05
GOTERM BP DIRECT	GO:0006910~phagocytosis- recognition	5	21.7391	4.56645e-06	P01780-, A0A0C4DH42-, A0A0C4DH36-, P01876-, P0DOY2	23	100	19357	42.0804	0.000584336	9.66566e-05
GOTERM BP DIRECT	GO:0006958~complement activation- classical pathway	5	21.7391	1.07312e-05	P01780-, A0A0C4DH42-, A0A0C4DH36-, P01876-, P0DOY2	23	124	19357	33.9358	0.00137266	0.000194695
GOTERM BP DIRECT	GO:0050853~B cell receptor signaling pathway	5	21.7391	1.54569e-05	P01780-, A0A0C4DH42-, A0A0C4DH36-, P01876-, P0DOY2	23	136	19357	30.9415	0.00197654	0.000245378
GOTERM CC DIRECT	GO:0009897~external side of plasma membrane	6	26.087	0.000127977	P02671-, P01780-, A0A0C4DH42-, A0A0C4DH36-, P01876-, P0DOY2	23	480	20587	11.1886	0.00891898	0.00127977
GOTERM BP DIRECT	GO:0042742~defense response to bacterium	5	21.7391	0.000139176	P01780-, A0A0C4DH42-, A0A0C4DH36-, P01876-, P0DOY2	23	239	19357	17.6069	0.017658	0.00176753
GOTERM BP DIRECT	GO:0045087~innate immune response	6	26.087	0.000543177	P02671-, P01780-, A0A0C4DH42-, A0A0C4DH36-, P01876-, P0DOY2	23	617	19357	8.1842	0.0671823	0.00627122
Annotation Cluster 4	Enrichment Score: 2.5793310560239173
Category	Term	Count	%	p-value	Genes	List Total	Pop Hits	Pop Total	Fold Enrichment Bonferroni	Benjamini	FDR
GOTERM BP DIRECT	GO:0031507~heterochromatin assembly	4	17.3913	6.08716e-05	Q96QV6-, Q7L7L0-, P0C0S5-, Q71UI9	23	68	19357	49.5064	0.00776152	0.000858966
GOTERM MF DIRECT	GO:0030527~structural constituent of chromatin	4	17.3913	0.000119389	Q96QV6-, Q7L7L0-, P0C0S5-, Q71UI9	20	97	18913	38.9959	0.00571462	0.00195002
GOTERM CC DIRECT	GO:0000786~nucleosome	4	17.3913	0.000422219	Q96QV6-, Q7L7L0-, P0C0S5-, Q71UI9	23	139	20587	25.7579	0.0291289	0.00369442
GOTERM MF DIRECT	GO:0046982~protein heterodimerization activity	4	17.3913	0.00583124	Q96QV6-, Q7L7L0-, P0C0S5-, Q71UI9	20	373	18913	10.141	0.244759	0.0714327
GOTERM MF DIRECT	GO:0003677~DNA binding	5	21.7391	0.0398685	P01011-, Q96QV6-, Q7L7L0-, P0C0S5-, Q71UI9	20	1325	18913	3.56849	0.858135	0.390711
GOTERM CC DIRECT	GO:0005634~nucleus	8	34.7826	0.468496	P01011-, Q96QV6-, Q7L7L0-, P0C0S5-, P06396-, P63104-, P07355-, Q71UI9	23	5991	20587	1.19524	1	1
Annotation Cluster 5	Enrichment Score: 0.765715053770253
Category	Term	Count	%	p-value	Genes	List Total	Pop Hits	Pop Total	Fold Enrichment Bonferroni	Benjamini	FDR
GOTERM CC DIRECT	GO:0042470~melanosome	3	13.0435	0.00546615	P06396-, P63104-, P07355	23	104	20587	25.8198	0.31865	0.0347846
GOTERM CC DIRECT	GO:0005829~cytosol	4	17.3913	0.958404	P06396-, P63104-, P07355-, P02774	23	5521	20587	0.648496	1	1
GOTERM CC DIRECT	GO:0005737~cytoplasm	4	17.3913	0.962997	P06396-, P63104-, P07355-, P02774	23	5634	20587	0.635489	1	1
